# Relationship between branched chain amino acids and type 2 diabetes: a bidirectional Mendelian Randomization study

**DOI:** 10.1101/2023.05.23.23290391

**Authors:** Jonathan D. Mosley, Mingjian Shi, David Agamasu, Nataraja Sarma Vaitinadin, Venkatesh Murthy, Ravi V. Shah, Minoo Bagheri, Jane F. Ferguson

## Abstract

**Background:** Human genetic studies suggest that the branched chain amino acids (BCAA) valine, leucine and isoleucine have a causal association with type 2 diabetes. However, inferences are based on analyses of a limited number of genetic loci associated with BCAAs. Whether these conclusions are supported when using instrumental variables for BCAAs that capture a broad set of genetic mechanisms is not known.

**Methods:** We constructed and validated instrumental variables for each BCAA using large well-powered datasets and tested their association with type 2 diabetes using the two-sample inverse variance weighted (IWV) Mendelian randomization (MR) approach. Sensitivity analyses were performed to ensure the accuracy of the findings. Instrumental variables for type 2 diabetes, fasting insulin and body mass index (BMI) were also tested for associations with BCAA levels.

**Results:** There were no significant associations with diabetes for valine (beta=0.17 change in log-odds per standard deviation change in valine, [95% CI, −0.28 - 0.62], p=0.45), leucine (beta=0.19 [−0.30 - 0.68] p=0.45) or isoleucine (beta=0.02 [−0.54 - 0.59], p=0.94). In contrast, type 2 diabetes was associated with each BCAA (valine: beta=0.08 per standard deviation change in levels per log-odds change in type 2 diabetes, [0.05 - 0.10], p=1.8×10^−9^), (leucine: beta= 0.06 [0.04 - 0.09], p=4.5×10^−8^) and isoleucine (beta= 0.06 [0.04 - 0.08], p=2.8×10^−8^). The type 2 diabetes associations were replicated in an independent population, but not in a second population where type 2 diabetes cases were removed, highlighting the consistency and specificity of the association. Similar positive associations were seen for fasting insulin and BMI with the BCAAs. In multivariable MR analyses, type 2 diabetes and fasting insulin had consistent independent associations with each BCAA.

**Conclusions:** These data suggest that the BCAAs are not mediators of type 2 diabetes risk but are biomarkers of diabetes and higher insulin.
