## Supplementary Tables for "Relationship between branched chain amino acids and type 2 diabetes: a bidirectional Mendelian Randomization study"

### Sheet: S1_LeadSNPs
Supplementary Table 1: Lead SNPs associated with valine, leucine and isoleucine in the UK Biobank set.
						Association (p<5E-8)
SNP	Chromosome	Position (Hg37)	A1	A2	Allele frequency (A1)	Valine	Leucine	Isoleucine	Nearby genes	Function related to nearest gene	MAGMA Gene	eQTLs
rs1260326:27730940:T:C	2	27730940	T	C	0.396021	Y	Y	Y	GCKR	Missense GCKR	GCKR	SLC5A6, ATRAID, CAD, TRIM54, EIF2B4, SNX17, ZNF513, PPM1G, NRBP1, KRTCAP3, IFT172, FNDC4, GCKR, C2orf16, ZNF512, GPN1
rs2007061:65219030:T:C	2	65219030	T	C	0.242702	Y			SLC1A4	intronic SLC1A4	SLC1A4	SLC1A4
rs5835988:165501927:T:TG	2	165501927	T	TG	0.595433		Y	Y	GRB14 (NCK2), COBLL1, SLC38A11	intergenic	COBLL1	GRB14, COBLL1, SLC38A11, SCN2A
rs13389219:165528876:C:T	2	165528876	C	T	0.607457	Y			GRB14 (NCK2), COBLL1, SLC38A11	intergenic	COBLL1	GRB14, COBLL1, SLC38A11, SCN2A
rs2943652:227108446:C:T	2	227108446	C	T	0.355194	Y	Y		NYAP2; IRS1; RHBDD1	intergenic	none	IRS1, COL4A
rs1471740:136328270:T:C	3	136328270	T	C	0.259811	Y	Y		STAG1 (also PPP2R3A, MSL2, PCCB)	Intronic	PCCB	PPP2R3A, MSL2, PCCB, STAG1, SLC35G2, NCK1, IL20RB
rs114796149:88920985:G:A	4	88920985	G	A	0.982494		Y	Y	SPP1 - PKD2	intergenic	ABCG2, PPM1K	MEPE, PKD2, HERC5
rs10018448:89225171:A:G	4	89225171	A	G	0.464692	Y	Y		PPM1K-DT	Intronic PPM1K-DT	ABCG2, PPM1K
rs2941456:76443463:G:A	8	76443463	G	A	0.801561			Y	HNF4G	Intronic HNF4G	HNF4G	HNF4G
rs2977929:76454025:C:T	8	76454025	C	T	0.803226		Y		HNF4G	Intronic HNF4G	HNF4G	HNF4G
rs17096421:88820592:A:T	10	88820592	A	T	0.943602	Y			GLUD1	Intronic GLUD1	GLUD1	BMPR1A, FAM25A, GLUD1, FAM35A
rs1081975:56393337:C:G	12	56393337	C	G	0.577356	Y	Y		SUOX	Intronic SUOX	SUOX, RAB5B	GDF11, PMEL, CDK2, RAB5B, SUOX, IKZF4, RPS26, ERBB3, ZC3H10, MYL6B
rs7302925:56861458:A:G	12	56861458	A	G	0.198881			Y	SPRYD4	upstream	MIP, SPRYD4, GLS2	HCAR3, TIMELESS, MIP, GLS2, RBMS2, SPRYD4
rs2638315:56865056:G:C	12	56865056	G	C	0.817548	Y	Y		GLS2		MIP, SPRYD4, GLS2, RBMS2	HCAR3, TIMELESS, MIP, GLS2, RBMS2, SPRYD4
rs12368387:122607112:A:G	12	122607112	A	G	0.325513	Y			MLXIP	Intronic MLXIP	MLXIP	BCL7A, MLXIP, LRRC43, HCAR2
rs2274815:102718052:G:A	14	102718052	G	A	0.794942	Y			MOK (also HSP90AA1, WDR20, ZNF839, CINP)	Intronic	WDR20, MOK, ZNF839	DYNC1H1, HSP90AA1, WDR20, MOK, ZNF839, CINP, ANKRD9, NOB1
rs35452938:70270907:T:C	16	70270907	T	C	0.885716		Y		SMG1P7, EXOSC6	Intronic SMG1P7 peudogene	CLEC18C, AC009060.1, FKSG63, RP11-529K1.3, DDX19A, ST3GAL2, SF3B3, IL34, AARS, DDX19B	NOB1, CLEC18A, PDPR, CLEC18C, EXOSC6, AARS, DDX19B, DDX19A, ST3GAL2, FUK, COG4, SF3B3, IL34
rs12325419:70368909:G:A	16	70368909	G	A	0.884661	Y		Y	DDX19B, DDX19A-DT	Intronic DDX19A-DT	CLEC18C, AC009060.1, FKSG63, RP11-529K1.3, DDX19A, ST3GAL2, SF3B3, IL34, AARS, DDX19B	NOB1, CLEC18A, PDPR, CLEC18C, EXOSC6, AARS, DDX19B, DDX19A, ST3GAL2, FUK, COG4, SF3B3, IL34
rs9930957:72149923:C:T	16	72149923	C	T	0.840161		Y		DHX38,PMFBP1	intergenic	DHODH,TXNL4B,HP,HPR,DHX38,PMFBP1	ZNF19, MARVELD3, PHLPP2, AP1G1, IST1, DHODH, TXNL4B, HP, HPR, DHX38, PMFBP1
rs117643180:7185779:C:A	17	7185779	C	A	0.974143	Y	Y	Y	SLC2A4 (GLUT4)	intronic SLC2A4	CLDN7, SLC2A4	C17orf49, DLG4, ACADVL, DVL2, PHF23, NA, ELP5, CLDN7, SLC2A4, YBX2, ALOX12B
rs62080209:79636653:A:G	17	79636653	A	G	0.831304	Y			CCDC137	intronic CCDC1137	CCDC137, SLC25A10	FSCN2, NPLOC4, PDE6G, OXLD1, CCDC137, ARL16, HGS, MRPL12, SLC25A10, SLC25A10, SIRT7
rs1982632:14139004:A:G	19	14139004	A	G	0.220064		Y		RLN3	UTR5 RNL3	RLN3	RLN3, IL27RA, PALM3, MISP3
rs35230038:49300431:G:A	19	49300431	G	A	0.954594	Y			BCAT2	Intronic BCAT2	BCAT2, PLEKHA4	BCAT2
rs4801776:49304215:C:T	19	49304215	C	T	0.700754		Y		BCAT2	Intronic BCAT2	BCAT2, HSD17B14	BCAT2
rs117048185:49309776:G:C	19	49309776	G	C	0.982738	Y			BCAT2	nonsynonymous BCAT2	BCAT2, PLEKHA4	BCAT2
rs71179052:49317459:A:AAAG	19	49317459	A	AAAG	0.521094			Y	HSD17B14	intronic HSD17B14	BCAT2, HSD17B14,PLEKHA4	BCAT2, FUT2, PLEKHA4, TULP2, HSD17B14, RASIP1
rs5747934:18915282:C:T	22	18915282	C	T	0.957708		Y		PRODH	intronic PRODH	PRODH	PRODH, DGCR6
rs2238732:18915347:C:T	22	18915347	C	T	0.957733	Y			PRODH	intronic PRODH	PRODH	PRODH, DGCR6

### Sheet: S2_PlosMEDAssoc
Supplementary Table 2: Associations with BCAAs from the UK Biobank and METSIM cohort, and for type 2 diabetes, for lead SNPs identified by Lotta et al. (PLoS Med. 2016 Nov 29;13[11]:e1002179)
							UK Biobank BCAA
BCAA	Lead SNP	Chr	Pos (Hg37)	Gene	A1	A2	Beta	SE	P-value
Valine	rs1440581	4	89226422	PPM1K	T	C	-0.10433	0.00402599	4.6e-148
Leucine	rs1440581	4	89226422	PPM1K	T	C	-0.0872158	0.00397268	8e-107
Isoleucine	rs7678928	4	89222827	PPM1K	C	T	-0.0863198	0.00398387	4.2e-104
Isoleucine	rs58101275	14	104008420	TRMT61A	G	A	0.00886861	0.0048813	0.069
Isoleucine	rs1420601	16	49085649	CBLN1	T	C	0.000539744	0.00406576	0.89
Isoleucine	rs75950518	16	70378917	DDX19A	C	T	0.0906867	0.00622431	4.4e-48
							METSIM BCAA
BCAA	Lead SNP	Chr	Pos (Hg37)	Gene	A1	A2	Beta	SE	P-value
Valine	rs1440581	4	89226422	PPM1K	T	C	-0.13	0.018	2.1e-13
Leucine	rs1440581	4	89226422	PPM1K	T	C	-0.13	0.018	2.1e-13
Isoleucine	rs7678928	4	89222827	PPM1K	C	T	-0.12	0.019	1.1e-10
Isoleucine	rs58101275	14	104008420	TRMT61A	G	A	-0.00057	0.025	0.98
Isoleucine	rs1420601	16	49085649	CBLN1	T	C	-0.016	0.018	0.37
Isoleucine	rs75950518	16	70378917	DDX19A	C	T	0.11	0.03	0.00014
							Type 2 Diabetes
BCAA	Lead SNP	Chr	Pos (Hg37)	Gene	A1	A2	Beta	SE	P-value
Valine	rs1440581	4	89226422	PPM1K	T	C	-0.0072	0.0081	0.37
Leucine	rs1440581	4	89226422	PPM1K	T	C	-0.0072	0.0081	0.37
Isoleucine	rs7678928	4	89222827	PPM1K	C	T	-0.0037	0.0084	0.66
Isoleucine	rs58101275	14	104008420	TRMT61A	G	A	0.025	0.011	0.019
Isoleucine	rs1420601	16	49085649	CBLN1	T	C	n/a	n/a	n/a
Isoleucine	rs75950518	16	70378917	DDX19A	C	T	0.032	0.013	0.012

### Sheet: S3_BCAAInstruments
Supplementary Table 3: SNPs used as instrumental variables for valine, leucine and isoleucine. Association statistics are shown for the amino acid in UKB and METSIM data sets, and with type 2 diabetes. A1 represents the affect allele.
						Valine (UKB)			Valine (METSIM)			Type 2 diabetes
Amino Acid	SNP	CHR	POS (Hg37)	A1	A2	Beta (A1)	SE	Pvalue	Beta	SE	Pvalue	Beta	SE	Pvalue
Valine	rs780094:27741237:T:C	2	27741237	T	C	0.0481999	0.00412562	1.6e-31	0.034	0.019	0.076	-0.056	0.0086	6.6e-11
Valine	rs2007061:65219030:T:C	2	65219030	T	C	-0.0407621	0.00467262	2.7e-18	-0.059	0.021	0.0044	-0.0026	0.0095	0.78
Valine	rs13389219:165528876:C:T	2	165528876	C	T	0.0353512	0.0041127	8.3e-18	0.012	0.02	0.56	0.051	0.0085	1.6e-09
Valine	rs2943652:227108446:C:T	2	227108446	C	T	-0.0246206	0.00418772	4.1e-09	-0.032	0.019	0.091	-0.099	0.0087	3.8e-30
Valine	rs1471740:136328270:T:C	3	136328270	T	C	-0.0263233	0.00459493	1e-08	-0.053	0.027	0.049	-0.033	0.0096	0.00056
Valine	rs10018448:89225171:A:G	4	89225171	A	G	-0.105058	0.00403086	9.5e-150	-0.13	0.018	2.2e-13	-0.0077	0.0086	0.37
Valine	rs705700:56389293:T:C	12	56389293	T	C	0.0236673	0.00405432	5.3e-09	0.02	0.019	0.3	0.0036	0.0085	0.67
Valine	rs2657879:56865338:A:G	12	56865338	A	G	-0.0430417	0.00518867	1.1e-16	-0.042	0.023	0.071	0.0043	0.011	0.69
Valine	rs12368387:122607112:A:G	12	122607112	A	G	0.0309764	0.00429326	5.4e-13	-0.014	0.02	0.48	-0.0062	0.0089	0.49
Valine	rs2274815:102718052:G:A	14	102718052	G	A	-0.0276771	0.00497988	2.7e-08	-0.048	0.022	0.028	-0.036	0.0099	0.00026
Valine	rs12325419:70368909:G:A	16	70368909	G	A	0.0891001	0.00628395	1.2e-45	0.073	0.029	0.013	0.032	0.013	0.013
Valine	rs73977632:7213579:A:G	17	7213579	A	G	0.062015	0.00694321	4.2e-19	0.031	0.023	0.17	-0.0093	0.014	0.51
Valine	rs4801776:49304215:C:T	19	49304215	C	T	0.0441058	0.0044837	7.8e-23	0.055	0.022	0.013	-0.0023	0.0097	0.81
							Leucine (UKB)		Leucine (METSIM)			Type 2 diabetes
Amino Acid	SNP	CHR	POS (Hg37)	A1	A2	Beta (A1)	SE	Pvalue	Beta	SE	Pvalue	Beta	SE	Pvalue
Leucine	rs780094:27741237:T:C	2	27741237	T	C	0.0457475	0.00407093	2.7e-29	0.062	0.019	0.0012	-0.056	0.0086	6.6e-11
Leucine	rs13389219:165528876:C:T	2	165528876	C	T	0.032325	0.00405851	1.7e-15	0.037	0.02	0.06	0.051	0.0085	1.6e-09
Leucine	rs2943652:227108446:C:T	2	227108446	C	T	-0.023147	0.00413238	2.1e-08	-0.058	0.019	0.0024	-0.099	0.0087	3.8e-30
Leucine	rs1471740:136328270:T:C	3	136328270	T	C	-0.0248307	0.00453309	4.3e-08	-0.014	0.027	0.59	-0.033	0.0096	0.00056
Leucine	rs10018448:89225171:A:G	4	89225171	A	G	-0.0880953	0.00397749	1.1e-108	-0.13	0.018	1.1e-12	-0.0077	0.0086	0.37
Leucine	rs2977929:76454025:C:T	8	76454025	C	T	-0.028423	0.00500802	1.4e-08	-0.0098	0.02	0.62	0.011	0.011	0.28
Leucine	rs705700:56389293:T:C	12	56389293	T	C	0.02224	0.00399995	2.7e-08	0.025	0.019	0.2	0.0036	0.0085	0.67
Leucine	rs2657879:56865338:A:G	12	56865338	A	G	-0.0416797	0.00511825	3.8e-16	-0.043	0.023	0.064	0.0043	0.011	0.69
Leucine	rs12325419:70368909:G:A	16	70368909	G	A	0.0905975	0.0061996	2.3e-48	0.11	0.029	0.00015	0.032	0.013	0.013
Leucine	rs9930957:72149923:C:T	16	72149923	C	T	-0.0526307	0.00539967	1.9e-22	0.0086	0.026	0.74	-0.013	0.011	0.25
Leucine	rs73977632:7213579:A:G	17	7213579	A	G	0.047681	0.00684974	3.4e-12	0.037	0.023	0.11	-0.0093	0.014	0.51
Leucine	rs1982632:14139004:A:G	19	14139004	A	G	0.027126	0.00493268	3.8e-08	-0.024	0.019	0.2	0.0061	0.011	0.57
Leucine	rs4801776:49304215:C:T	19	49304215	C	T	0.0323134	0.00442329	2.8e-13	0.03	0.022	0.17	-0.0023	0.0097	0.81
							Isoleucine		Isoleucine_METSIM			Type 2 diabetes
Amino Acid	SNP	CHR	POS (Hg37)	A1	A2	Beta (A1)	SE	Pvalue	Beta	SE	Pvalue	Beta	SE	Pvalue
Isoleucine	rs780094:27741237:T:C	2	27741237	T	C	0.0450555	0.00416656	3e-27	0.067	0.019	0.00051	-0.056	0.0086	6.6e-11
Isoleucine	rs1128249:165528624:G:T	2	165528624	G	T	0.0302623	0.00415506	3.3e-13	0.035	0.02	0.078	0.051	0.0085	1.9e-09
Isoleucine	rs10018448:89225171:A:G	4	89225171	A	G	-0.0668681	0.00407109	1.3e-60	-0.11	0.018	3.5e-10	-0.0077	0.0086	0.37
Isoleucine	rs2941456:76443463:G:A	8	76443463	G	A	-0.0290201	0.00509347	1.2e-08	-0.025	0.02	0.21	0.011	0.01	0.29
Isoleucine	rs7302925:56861458:A:G	12	56861458	A	G	0.0425633	0.00507292	4.8e-17	0.055	0.023	0.019	-0.0035	0.011	0.74
Isoleucine	rs12325419:70368909:G:A	16	70368909	G	A	0.074157	0.00634476	1.5e-31	0.11	0.029	0.00014	0.032	0.013	0.013
Isoleucine	rs10408884:49315046:G:T	19	49315046	G	T	-0.037886	0.00441695	9.7e-18	-0.064	0.019	0.00071	-0.0004	0.0095	0.97

### Sheet: S4_METSIMValidation
Supplementary Table 4: Summary of association analyses between the BCAA (UKB) and their corresponding AA in METSIM. Results are shown for MR analyses and MR-PRESSO.
									MR-PRESSO
Amino acid	Method	Number of SNPs	Beta	95% CI	P-value	Heterogeneity p-value	Intercept p-value		Global test p-value	Excluded SNPs	Distortion Effect	Distortion test p-value
Valine	IVW	13	1.00357	(0.77 - 1.24)	1.16759e-16	0.297923			0.2414	NA	NA	NA
	MR-Egger	13	1.16689	(0.66 - 1.67)	6.2396e-06		0.471414
	Weighted median	13	1.08614	(0.77 - 1.40)	9.77644e-12
Leucine	IVW	13	1.11005	(0.77 - 1.45)	2.06e-10	0.0252			0.023	0	NA	NA
	MR-Egger	13	1.52412	(0.80 - 2.25)	3.59e-05		0.205555
	Weighted median	13	1.29136	(0.94 - 1.64)	3.63e-13
Isoleucine	IVW	7	1.49285	(1.17 - 1.81)	4.59e-20	0.944			0.9576	NA	NA	NA
	MR-Egger	7	1.92867	(0.93 - 2.93)	0.000164		0.368967
	Weighted median	7	1.51485	(1.10 - 1.92)	4.43e-13

### Sheet: S5_BCAA_T2D
Supplementary Table 5: Summary of association analyses between the BCAA (UKB) and type 2 diabetes by MR methods and MR-PRESSO.
									MR-PRESSO
Amino acid	Method	Number of SNPs	Beta	95% CI	P-value	Heterogeneity p-value	Intercept p-value		Global test p-value	Excluded SNPs	Distortion Effect	Distortion test p-value
Valine	IVW	13	0.172419	(-0.28 - 0.62)	0.453982	1.63e-42			<1e-05	3	26.047	0.54111
	MR-Egger	13	-0.393867	(-1.29 - 0.50)	0.390171		0.158295
	Weighted median	13	0.0720351	(-0.07 - 0.22)	0.329792
Leucine	IVW	13	0.188844	(-0.30 - 0.68)	0.452708	2.64e-40			<1e-05	3	24.9602	0.48137
	MR-Egger	13	-0.38727	(-1.42 - 0.65)	0.463717		0.217984
	Weighted median	13	0.114447	(-0.05 - 0.28)	0.182659
Isoleucine	IVW	7	0.0231699	(-0.54 - 0.59)	0.936129	1.63e-16			<1e-05	2	-81.6976	0.75161
	MR-Egger	7	-0.0486598	(-1.99 - 1.89)	0.960756		0.938888
	Weighted median	7	0.0856619	(-0.13 - 0.30)	0.433357

### Sheet: S6_T2D,FI,BMI
Supplementary Table 7: Summary of association analyses between genetic instruments for type 2 diabetes (T2D) and BCAAs measured in the UK Biobank cohort for MR methods and MR-PRESSO.
										MR-PRESSO
Exposure	Amino acid	Method	Number of SNPs	Beta	95% CI	P-value	Heterogeneity p-value	Intercept p-value		Global test p-value	Excluded SNPs	Distortion Effect	Distortion test p-value
T2D	Valine	IVW	95	0.0751542	(0.05 - 0.10)	1.78e-09	1.76e-40			<1e-05	2	-22.5778	0.06025
T2D		MR-Egger	95	0.0441866	(-0.02 - 0.10)	0.143577		0.260404
T2D		Weighted median	95	0.0812421	(0.06 - 0.10)	2.28e-13
T2D	Leucine	IVW	95	0.0640369	(0.04 - 0.09)	4.49e-08	6.73e-34			<1e-05	3	-22.3575	0.08949
T2D		MR-Egger	95	0.0342907	(-0.02 - 0.09)	0.225699		0.248546
T2D		Weighted median	95	0.0618185	(0.04 - 0.08)	5.7e-09
T2D	Isoleucine	IVW	95	0.0624528	(0.04 - 0.08)	2.77e-08	6.59e-27			<1e-05	2	-25.2733	0.05757
T2D		MR-Egger	95	0.0303298	(-0.02 - 0.08)	0.263625		0.193633
T2D		Weighted median	95	0.0556325	(0.03 - 0.08)	3.59e-07
										MR-PRESSO
Exposure	Amino acid	Method	Number of SNPs	Beta	95% CI	P-value	Heterogeneity p-value	Intercept p-value		Global test p-value	Excluded SNPs	Distortion Effect	Distortion test p-value
Fasting insulin	Valine	IVW	34	0.443506	(0.13 - 0.76)	0.00594954	8.79e-50			<1e-05	2	-22.7816	0.25252
Fasting insulin		MR-Egger	34	0.159665	(-0.98 - 1.30)	0.784124		0.611964
Fasting insulin		Weighted median	34	0.701831	(0.52 - 0.88)	2.54e-14
Fasting insulin	Leucine	IVW	34	0.463016	(0.17 - 0.76)	0.00199979	1.34e-42			<1e-05	2	-22.595	0.18032
Fasting insulin		MR-Egger	34	0.017726	(-1.04 - 1.07)	0.973693		0.388217
Fasting insulin		Weighted median	34	0.699205	(0.52 - 0.88)	1.2e-14
Fasting insulin	Isoleucine	IVW	34	0.405767	(0.12 - 0.69)	0.00505833	1.53e-36			<1e-05	2	-24.4231	0.1832
Fasting insulin		MR-Egger	34	-0.0404731	(-1.06 - 0.98)	0.937822		0.370327
Fasting insulin		Weighted median	34	0.563553	(0.39 - 0.74)	2.12e-10
										MR-PRESSO
Exposure	Amino acid	Method	Number of SNPs	Beta	95% CI	P-value	Heterogeneity p-value	Intercept p-value		Global test p-value	Excluded SNPs	Distortion Effect	Distortion test p-value
BMI	Valine	IVW	69	0.157279	(0.11 - 0.21)	1.19e-09	1.9e-05			<7e-05	1	-6.21052	0.65954
BMI		MR-Egger	69	0.177658	(0.05 - 0.31)	0.0068228		0.735346
BMI		Weighted median	69	0.214681	(0.15 - 0.28)	5.52e-12
BMI	Leucine	IVW	69	0.112208	(0.06 - 0.16)	3.86e-06	0.000312			<0.00039	NA	NA	NA
BMI		MR-Egger	69	0.121977	(0.00 - 0.24)	0.0481532		0.863144
BMI		Weighted median	69	0.143847	(0.08 - 0.21)	1.36e-05
BMI	Isoleucine	IVW	69	0.114532	(0.07 - 0.16)	1.01e-06	0.00463			0.00542	NA	NA	NA
BMI		MR-Egger	69	0.138064	(0.02 - 0.25)	0.0201913		0.666305
BMI		Weighted median	69	0.1408	(0.08 - 0.20)	4.55e-06

### Sheet: S7_KORA
Supplementary Table 7: Summary of association analyses between genetic instruments for type 2 diabetes (T2D) and BCAAs measured in the KORA cohort for MR methods and MR-PRESSO.
										MR-PRESSO
Exposure	Amino acid	Method	Number of SNPs	Beta	95% CI	P-value	Heterogeneity p-value	Intercept p-value		Global test p-value	Excluded SNPs	Distortion Effect	Distortion test p-value
T2D	Valine	IVW	90	0.00675884	(0.003 - 0.011)	0.000419671	0.948653			0.94871	0	NA	NA
T2D		MR-Egger	90	0.00421826	(-0.004 - 0.013)	0.323082		0.505412
T2D		Weighted median	90	0.00404408	(-0.002 - 0.010)	0.201157
T2D	Leucine	IVW	90	0.00951307	(0.006 - 0.013)	7.67741e-07	0.235387			0.22698	0	NA	NA
T2D		MR-Egger	90	0.00912477	(0.000 - 0.019)	0.0630475		0.931407
T2D		Weighted median	90	0.0084337	(0.003 - 0.014)	0.00396396
T2D	Isoleucine	IVW	90	0.00958774	(0.005 - 0.014)	2.12147e-05	0.638298			0.62667	0	NA	NA
T2D		MR-Egger	90	0.00438988	(-0.006 - 0.015)	0.411537		0.283529
T2D		Weighted median	90	0.0041045	(-0.003 - 0.011)	0.255221

### Sheet: S8_METSIM
Supplementary Table 8: Summary of association analyses between genetic instruments for type 2 diabetes (T2D) and BCAAs measured in the METSIM cohort for MR methods and MR-PRESSO.
										MR-PRESSO
Exposure	Amino acid	Method	Number of SNPs	Beta	95% CI	P-value	Heterogeneity p-value	Intercept p-value		Global test p-value	Excluded SNPs	Distortion Effect	Distortion test p-value
T2D	Valine	IVW	95	0.0378784	(-0.02 - 0.10)	0.210387	0.106789			0.11044	0	NA	NA
T2D		MR-Egger	95	0.0888775	(-0.06 - 0.24)	0.260411		0.484303
T2D		Weighted median	95	0.0468134	(-0.05 - 0.14)	0.328666
T2D	Leucine	IVW	95	0.0733541	(0.01 - 0.14)	0.0277555	0.00374879			0.0039	0	NA	NA
T2D		MR-Egger	95	0.0767544	(-0.09 - 0.25)	0.378936		0.966325
T2D		Weighted median	95	0.0715042	(-0.03 - 0.17)	0.168257
T2D	Isoleucine	IVW	95	0.0401796	(-0.03 - 0.11)	0.251618	0.000375204			0.00041	0	NA	NA
T2D		MR-Egger	95	0.0205685	(-0.16 - 0.20)	0.822331		0.816592
T2D		Weighted median	95	0.00678891	(-0.09 - 0.10)	0.890395

### Sheet: S9_MVMR
Supplementary Table 8: Multivariable IVW analyses using genetic instruments for type 2 diabetes (T2D), fasting insulin and body mass index (BMI) with each BCAA.
BCAA	Exposure	Beta	95% CI	P-value
Valine	T2D	0.084	(0.06 - 0.10)	<0.001
	BMI	0.071	(0.01 - 0.13)	0.026
	FI	0.339	(0.19 - 0.49)	<0.001
Leucine	T2D	0.071	(0.05 - 0.09)	<0.001
	BMI	0.042	(-0.02 - 0.10)	0.165
	FI	0.337	(0.20 - 0.48)	<0.001
Isoleucine	T2D	0.069	(0.05 - 0.09)	<0.001
	BMI	0.051	(-0.01 - 0.11)	0.08
	FI	0.3	(0.16 - 0.44)	<0.001
